# Beyond the Gene in Genetics: How Isoform-Resolved Analysis Empowers the Study of Both Common and Rare Genetic Variation

**DOI:** 10.1101/2025.03.31.25324931

**Authors:** Jeppe Malthe Mikkelsen, Dimitrios S. Kanakoglou, Chunxu Han, Peter Wad Sackett, Simone Tiberi, Kristoffer Vitting-Seerup

**Author notes:** Authors contributed equally and can freely change their order within their CVs (Jeppe Malthe Mikkelsen, Dimitrios S. Kanakoglou).

## Abstract

**Background:** Genetics is rapidly deepening our understanding of human health and disease by investigating both common and rare genetic variants and their influence on gene expression[1,2]. Alternative splicing is a molecular mechanism enabling a single gene to produce multiple protein isoforms with distinct biological functions[3]. However, while protein isoforms are ubiquitous in humans, we here show that they are rarely considered when investigating common or rare genetic variants.

**Methods:** To address this gap, we systematically assessed the impact of isoform-level analysis across 83 Quantitative Trait Loci (QTL) datasets and 76 million human genetic variants.

**Results:** Using strict colocalization, we find that ∼46% of genes associated with human phenotypes via Genome-Wide Association Studies (GWAS) are associated through isoform-level expression changes. Similarly, we find that 72% of rare pathogenic variants are interpreted differently depending on the isoform expressed in relevant tissues and cell types.

**Conclusions:** These findings establish isoform-level analysis as an essential approach for genetic research. Furthermore, they underscore the need to (re)analyze genetic data at isoform resolution, thereby unlocking deeper insights into human biology and expanding clinical applications.
