## Supplementary_Table1_literature_review for "Beyond the Gene in Genetics: How Isoform-Resolved Analysis Empowers the Study of Both Common and Rare Genetic Variation"

### Sheet: eQTL Studies
pmid	link	sub_gene_analysis
35725412	https://pubmed.ncbi.nlm.nih.gov/35725412/	FALSE
35748775	https://pubmed.ncbi.nlm.nih.gov/35748775/	FALSE
35723876	https://pubmed.ncbi.nlm.nih.gov/35723876/	FALSE
35079936	https://pubmed.ncbi.nlm.nih.gov/35079936/	TRUE
35907915	https://pubmed.ncbi.nlm.nih.gov/35907915/	FALSE
35709667	https://pubmed.ncbi.nlm.nih.gov/35709667/	TRUE
35212359	https://pubmed.ncbi.nlm.nih.gov/35212359/	FALSE
35460606	https://pubmed.ncbi.nlm.nih.gov/35460606/	FALSE
35379293	https://pubmed.ncbi.nlm.nih.gov/35379293/	FALSE
36443248	https://pubmed.ncbi.nlm.nih.gov/36443248/	FALSE
35766062	https://pubmed.ncbi.nlm.nih.gov/35766062/	FALSE
35960994	https://pubmed.ncbi.nlm.nih.gov/35960994/	TRUE
35240980	https://pubmed.ncbi.nlm.nih.gov/35240980/	FALSE
35953856	https://pubmed.ncbi.nlm.nih.gov/35953856/	FALSE
35354714	https://pubmed.ncbi.nlm.nih.gov/35354714/	FALSE
35705636	https://pubmed.ncbi.nlm.nih.gov/35705636/	FALSE
36128656	https://pubmed.ncbi.nlm.nih.gov/36128656/	TRUE
35217801	https://pubmed.ncbi.nlm.nih.gov/35217801/	FALSE
35821600	https://pubmed.ncbi.nlm.nih.gov/35821600/	FALSE
35236659	https://pubmed.ncbi.nlm.nih.gov/35236659/	FALSE
35094046	https://pubmed.ncbi.nlm.nih.gov/35094046/	FALSE
35709760	https://pubmed.ncbi.nlm.nih.gov/35709760/	FALSE
36114287	https://pubmed.ncbi.nlm.nih.gov/36114287/	FALSE
36573383	https://pubmed.ncbi.nlm.nih.gov/36573383/	FALSE
36177513	https://pubmed.ncbi.nlm.nih.gov/36177513/	FALSE
36450252	https://pubmed.ncbi.nlm.nih.gov/36450252/	FALSE
36115168	https://pubmed.ncbi.nlm.nih.gov/36115168/	FALSE
35331647	https://pubmed.ncbi.nlm.nih.gov/35331647/	FALSE
36530083	https://pubmed.ncbi.nlm.nih.gov/36530083/	FALSE
35296807	https://pubmed.ncbi.nlm.nih.gov/35296807/	FALSE
35168626	https://pubmed.ncbi.nlm.nih.gov/35168626/	FALSE
35332097	https://pubmed.ncbi.nlm.nih.gov/35332097/	FALSE
36109769	https://pubmed.ncbi.nlm.nih.gov/36109769/	TRUE
35509074	https://pubmed.ncbi.nlm.nih.gov/35509074/	FALSE
36515579	https://pubmed.ncbi.nlm.nih.gov/36515579/	FALSE
35363263	https://pubmed.ncbi.nlm.nih.gov/35363263/	TRUE
36380236	https://pubmed.ncbi.nlm.nih.gov/36380236/	FALSE
34971648	https://pubmed.ncbi.nlm.nih.gov/34971648/	FALSE
36416764	https://pubmed.ncbi.nlm.nih.gov/36416764/	FALSE
36321965	https://pubmed.ncbi.nlm.nih.gov/36321965/	FALSE
35461270	https://pubmed.ncbi.nlm.nih.gov/35461270/	FALSE
35793639	https://pubmed.ncbi.nlm.nih.gov/35793639/	FALSE
35796564	https://pubmed.ncbi.nlm.nih.gov/35796564/	FALSE
35042540	https://pubmed.ncbi.nlm.nih.gov/35042540/	FALSE
36229124	https://pubmed.ncbi.nlm.nih.gov/36229124/	FALSE
35947748	https://pubmed.ncbi.nlm.nih.gov/35947748/	FALSE
35077015	https://pubmed.ncbi.nlm.nih.gov/35077015/	FALSE
35272364	https://pubmed.ncbi.nlm.nih.gov/35272364/	FALSE
35292083	https://pubmed.ncbi.nlm.nih.gov/35292083/	TRUE
35830250	https://pubmed.ncbi.nlm.nih.gov/35830250/	FALSE

### Sheet: GWAS Colocalization
pmid	link	sub_gene_analysis
38969939	https://pubmed.ncbi.nlm.nih.gov/38969939/	FALSE
38892221	https://pubmed.ncbi.nlm.nih.gov/38892221/	FALSE
39011643	https://pubmed.ncbi.nlm.nih.gov/39011643/	FALSE
38849341	https://pubmed.ncbi.nlm.nih.gov/38849341/	FALSE
38336841	https://pubmed.ncbi.nlm.nih.gov/38336841/	FALSE
38750544	https://pubmed.ncbi.nlm.nih.gov/38750544/	FALSE
38174762	https://pubmed.ncbi.nlm.nih.gov/38174762/	FALSE
38805593	https://pubmed.ncbi.nlm.nih.gov/38805593/	FALSE
38447016	https://pubmed.ncbi.nlm.nih.gov/38447016/	FALSE
38783236	https://pubmed.ncbi.nlm.nih.gov/38783236/	FALSE
38824654	https://pubmed.ncbi.nlm.nih.gov/38824654/	FALSE
39266564	https://pubmed.ncbi.nlm.nih.gov/39266564/	FALSE
38159276	https://pubmed.ncbi.nlm.nih.gov/38159276/	FALSE
38396187	https://pubmed.ncbi.nlm.nih.gov/38396187/	FALSE
38317018	https://pubmed.ncbi.nlm.nih.gov/38317018/	FALSE
39119979	https://pubmed.ncbi.nlm.nih.gov/39119979/	FALSE
38359659	https://pubmed.ncbi.nlm.nih.gov/38359659/	FALSE
38536078	https://pubmed.ncbi.nlm.nih.gov/38536078/	FALSE
38933282	https://pubmed.ncbi.nlm.nih.gov/38933282/	FALSE
38773393	https://pubmed.ncbi.nlm.nih.gov/38773393/	FALSE
38363475	https://pubmed.ncbi.nlm.nih.gov/38363475/	FALSE
38958042	https://pubmed.ncbi.nlm.nih.gov/38958042/	FALSE
38214249	https://pubmed.ncbi.nlm.nih.gov/38214249/	FALSE
38459044	https://pubmed.ncbi.nlm.nih.gov/38459044/	FALSE
38172904	https://pubmed.ncbi.nlm.nih.gov/38172904/	FALSE
38733947	https://pubmed.ncbi.nlm.nih.gov/38733947/	FALSE
39328405	https://pubmed.ncbi.nlm.nih.gov/39328405/	FALSE
38490207	https://pubmed.ncbi.nlm.nih.gov/38490207/	FALSE
38915894	https://pubmed.ncbi.nlm.nih.gov/38915894/	FALSE
38819224	https://pubmed.ncbi.nlm.nih.gov/38819224/	FALSE
38238732	https://pubmed.ncbi.nlm.nih.gov/38238732/	FALSE
38532947	https://pubmed.ncbi.nlm.nih.gov/38532947/	FALSE
39025441	https://pubmed.ncbi.nlm.nih.gov/39025441/	FALSE
38858729	https://pubmed.ncbi.nlm.nih.gov/38858729/	FALSE
38663408	https://pubmed.ncbi.nlm.nih.gov/38663408/	FALSE
39351539	https://pubmed.ncbi.nlm.nih.gov/39351539/	FALSE
38409266	https://pubmed.ncbi.nlm.nih.gov/38409266/	TRUE
39333727	https://pubmed.ncbi.nlm.nih.gov/39333727/	FALSE
39120624	https://pubmed.ncbi.nlm.nih.gov/39120624/	FALSE
38400850	https://pubmed.ncbi.nlm.nih.gov/38400850/	FALSE
38689297	https://pubmed.ncbi.nlm.nih.gov/38689297/	FALSE
38576019	https://pubmed.ncbi.nlm.nih.gov/38576019/	FALSE
38631091	https://pubmed.ncbi.nlm.nih.gov/38631091/	FALSE
38316767	https://pubmed.ncbi.nlm.nih.gov/38316767/	FALSE
38769606	https://pubmed.ncbi.nlm.nih.gov/38769606/	FALSE
39261869	https://pubmed.ncbi.nlm.nih.gov/39261869/	FALSE
38809509	https://pubmed.ncbi.nlm.nih.gov/38809509/	FALSE
39056362	https://pubmed.ncbi.nlm.nih.gov/39056362/	TRUE
38658550	https://pubmed.ncbi.nlm.nih.gov/38658550/	FALSE
38211557	https://pubmed.ncbi.nlm.nih.gov/38211557/	FALSE
39137780	https://pubmed.ncbi.nlm.nih.gov/39137780/	FALSE
38840241	https://pubmed.ncbi.nlm.nih.gov/38840241/	FALSE
38457211	https://pubmed.ncbi.nlm.nih.gov/38457211/	FALSE
39003418	https://pubmed.ncbi.nlm.nih.gov/39003418/	FALSE
38742978	https://pubmed.ncbi.nlm.nih.gov/38742978/	FALSE
38835752	https://pubmed.ncbi.nlm.nih.gov/38835752/	FALSE
38401803	https://pubmed.ncbi.nlm.nih.gov/38401803/	FALSE
38649912	https://pubmed.ncbi.nlm.nih.gov/38649912/	FALSE
39040677	https://pubmed.ncbi.nlm.nih.gov/39040677/	FALSE
38464521	https://pubmed.ncbi.nlm.nih.gov/38464521/	FALSE
38200577	https://pubmed.ncbi.nlm.nih.gov/38200577/	FALSE
38801923	https://pubmed.ncbi.nlm.nih.gov/38801923/	FALSE
38274229	https://pubmed.ncbi.nlm.nih.gov/38274229/	FALSE
38849352	https://pubmed.ncbi.nlm.nih.gov/38849352/	FALSE
39314522	https://pubmed.ncbi.nlm.nih.gov/39314522/	FALSE
38781368	https://pubmed.ncbi.nlm.nih.gov/38781368/	TRUE
38876042	https://pubmed.ncbi.nlm.nih.gov/38876042/	FALSE
38190101	https://pubmed.ncbi.nlm.nih.gov/38190101/	TRUE
38566255	https://pubmed.ncbi.nlm.nih.gov/38566255/	FALSE
38306997	https://pubmed.ncbi.nlm.nih.gov/38306997/	FALSE
38184718	https://pubmed.ncbi.nlm.nih.gov/38184718/	FALSE
39284832	https://pubmed.ncbi.nlm.nih.gov/39284832/	FALSE
39185422	https://pubmed.ncbi.nlm.nih.gov/39185422/	FALSE
38383373	https://pubmed.ncbi.nlm.nih.gov/38383373/	FALSE
38352709	https://pubmed.ncbi.nlm.nih.gov/38352709/	FALSE
38368726	https://pubmed.ncbi.nlm.nih.gov/38368726/	FALSE
38494474	https://pubmed.ncbi.nlm.nih.gov/38494474/	FALSE
38289873	https://pubmed.ncbi.nlm.nih.gov/38289873/	TRUE
39157682	https://pubmed.ncbi.nlm.nih.gov/39157682/	FALSE
38332917	https://pubmed.ncbi.nlm.nih.gov/38332917/	FALSE
39129920	https://pubmed.ncbi.nlm.nih.gov/39129920/	FALSE
39026678	https://pubmed.ncbi.nlm.nih.gov/39026678/	FALSE
39110588	https://pubmed.ncbi.nlm.nih.gov/39110588/	FALSE
38737546	https://pubmed.ncbi.nlm.nih.gov/38737546/	FALSE
38707900	https://pubmed.ncbi.nlm.nih.gov/38707900/	FALSE
38660492	https://pubmed.ncbi.nlm.nih.gov/38660492/	FALSE
38820305	https://pubmed.ncbi.nlm.nih.gov/38820305/	FALSE
39215079	https://pubmed.ncbi.nlm.nih.gov/39215079/	FALSE
38824092	https://pubmed.ncbi.nlm.nih.gov/38824092/	FALSE
39062718	https://pubmed.ncbi.nlm.nih.gov/39062718/	FALSE
38607439	https://pubmed.ncbi.nlm.nih.gov/38607439/	FALSE
38640632	https://pubmed.ncbi.nlm.nih.gov/38640632/	FALSE
39083861	https://pubmed.ncbi.nlm.nih.gov/39083861/	FALSE
39119976	https://pubmed.ncbi.nlm.nih.gov/39119976/	FALSE
38326779	https://pubmed.ncbi.nlm.nih.gov/38326779/	FALSE
38380324	https://pubmed.ncbi.nlm.nih.gov/38380324/	FALSE
38328934	https://pubmed.ncbi.nlm.nih.gov/38328934/	FALSE
39036049	https://pubmed.ncbi.nlm.nih.gov/39036049/	FALSE
38347599	https://pubmed.ncbi.nlm.nih.gov/38347599/	FALSE
38964432	https://pubmed.ncbi.nlm.nih.gov/38964432/	FALSE

### Sheet: Clinical Variants
pmid	link	sub_gene_analysis
36150389	https://pubmed.ncbi.nlm.nih.gov/36150389/	FALSE
37438524	https://pubmed.ncbi.nlm.nih.gov/37438524/	FALSE
37124750	https://pubmed.ncbi.nlm.nih.gov/37124750/	FALSE
35940203	https://pubmed.ncbi.nlm.nih.gov/35940203/	FALSE
35922509	https://pubmed.ncbi.nlm.nih.gov/35922509/	TRUE
35852507	https://pubmed.ncbi.nlm.nih.gov/35852507/	FALSE
36011327	https://pubmed.ncbi.nlm.nih.gov/36011327/	FALSE
37816352	https://pubmed.ncbi.nlm.nih.gov/37816352/	FALSE
37419244	https://pubmed.ncbi.nlm.nih.gov/37419244/	TRUE
37107705	https://pubmed.ncbi.nlm.nih.gov/37107705/	FALSE
37099548	https://pubmed.ncbi.nlm.nih.gov/37099548/	FALSE
36967753	https://pubmed.ncbi.nlm.nih.gov/36967753/	TRUE
37569667	https://pubmed.ncbi.nlm.nih.gov/37569667/	FALSE
36044814	https://pubmed.ncbi.nlm.nih.gov/36044814/	FALSE
35266879	https://pubmed.ncbi.nlm.nih.gov/35266879/	FALSE
35191090	https://pubmed.ncbi.nlm.nih.gov/35191090/	FALSE
37903506	https://pubmed.ncbi.nlm.nih.gov/37903506/	FALSE
36293497	https://pubmed.ncbi.nlm.nih.gov/36293497/	FALSE
36411359	https://pubmed.ncbi.nlm.nih.gov/36411359/	FALSE
37302973	https://pubmed.ncbi.nlm.nih.gov/37302973/	FALSE
35842780	https://pubmed.ncbi.nlm.nih.gov/35842780/	TRUE
36535754	https://pubmed.ncbi.nlm.nih.gov/36535754/	FALSE
36898736	https://pubmed.ncbi.nlm.nih.gov/36898736/	FALSE
36524479	https://pubmed.ncbi.nlm.nih.gov/36524479/	FALSE
35387801	https://pubmed.ncbi.nlm.nih.gov/35387801/	FALSE
36655627	https://pubmed.ncbi.nlm.nih.gov/36655627/	FALSE
37199682	https://pubmed.ncbi.nlm.nih.gov/37199682/	FALSE
36990084	https://pubmed.ncbi.nlm.nih.gov/36990084/	FALSE
37783880	https://pubmed.ncbi.nlm.nih.gov/37783880/	FALSE
35732499	https://pubmed.ncbi.nlm.nih.gov/35732499/	FALSE
34999741	https://pubmed.ncbi.nlm.nih.gov/34999741/	FALSE
37737027	https://pubmed.ncbi.nlm.nih.gov/37737027/	FALSE
35232817	https://pubmed.ncbi.nlm.nih.gov/35232817/	TRUE
36691316	https://pubmed.ncbi.nlm.nih.gov/36691316/	FALSE
36257379	https://pubmed.ncbi.nlm.nih.gov/36257379/	TRUE
35723736	https://pubmed.ncbi.nlm.nih.gov/35723736/	FALSE
37246162	https://pubmed.ncbi.nlm.nih.gov/37246162/	TRUE
35067677	https://pubmed.ncbi.nlm.nih.gov/35067677/	TRUE
37662944	https://pubmed.ncbi.nlm.nih.gov/37662944/	TRUE
35052347	https://pubmed.ncbi.nlm.nih.gov/35052347/	FALSE
36241386	https://pubmed.ncbi.nlm.nih.gov/36241386/	FALSE
37597256	https://pubmed.ncbi.nlm.nih.gov/37597256/	FALSE
36821639	https://pubmed.ncbi.nlm.nih.gov/36821639/	FALSE
36968225	https://pubmed.ncbi.nlm.nih.gov/36968225/	FALSE
36293220	https://pubmed.ncbi.nlm.nih.gov/36293220/	FALSE
35763574	https://pubmed.ncbi.nlm.nih.gov/35763574/	FALSE
35483882	https://pubmed.ncbi.nlm.nih.gov/35483882/	FALSE
37161864	https://pubmed.ncbi.nlm.nih.gov/37161864/	FALSE
35932215	https://pubmed.ncbi.nlm.nih.gov/35932215/	FALSE
35379322	https://pubmed.ncbi.nlm.nih.gov/35379322/	TRUE
