## Supplementary_Table2_datasets for "Beyond the Gene in Genetics: How Isoform-Resolved Analysis Empowers the Study of Both Common and Rare Genetic Variation"

### Sheet: Datasets
RETAINED
study_id	parent_study	n_tissue_analyses	tissues_cell_types	eqtl_catalogue_labels
QTS000001	Alasoo_2018	4	Macrophage (4 stimulation conditions)	macrophage_naive, macrophage_IFNg, macrophage_IFNg+Salmonella, macrophage_Salmonella
QTS000002	BLUEPRINT	3	Monocyte, CD4+ T cell, Neutrophil	monocyte, T-cell, neutrophil
QTS000003	Bossini-Castillo_2019	1	Regulatory T cells (Treg)	Treg_naive
QTS000004	Braineac2	2	Brain (putamen, substantia nigra)	putamen, substantia_nigra
QTS000006	CAP	2	LCLs (naive, statin-treated)	LCL_naive, LCL_statin
QTS000008	CommonMind	1	Brain (DLPFC)	DLPFC_naive
QTS000011	FUSION	2	Adipose, muscle	adipose_naive, muscle_naive
QTS000012	GENCORD	3	LCLs, fibroblasts, T cells	LCL, fibroblast, T-cell
QTS000013	GEUVADIS	1	LCLs	LCL
QTS000015	GTEx	49	49 tissues (see eQTL Catalogue)	adipose_subcutaneous, adipose_visceral, adrenal_gland, artery_aorta, artery_coronary, artery_tibial, blood, brain_amygdala, brain_anterior_cingulate_cortex, brain_caudate, brain_cerebellar_hemisphere, brain_cerebellum, brain_cortex, brain_frontal_cortex, brain_hippocampus, brain_hypothalamus, brain_nucleus_accumbens, brain_putamen, brain_spinal_cord, brain_substantia_nigra, breast, colon_sigmoid,…
QTS000016	HipSci	1	iPSCs	iPSC
QTS000017	iPSCORE	1	iPSCs	iPSC
QTS000019	Lepik_2017	1	Blood	blood
QTS000022	Peng_2018	1	Placenta	placenta_naive
QTS000025	ROSMAP	1	Brain (DLPFC)	brain_naive
QTS000027	Schwartzentruber_2018	1	Sensory neurons	sensory_neuron
QTS000028	Steinberg_2020	3	Synovium, cartilage (high- and low-grade)	synovium_naive, high_grade_cartilage_naive, low_grade_cartilage_naive
QTS000029	TwinsUK	4	Fat, LCLs, skin, blood	fat, LCL, skin, blood
QTS000030	van_de_Bunt_2015	1	Pancreatic islets	pancreatic_islet
QTS000031	Young_2019	1	Microglia	microglia_naive
REMOVED
study_id	parent_study	n_tissue_analyses	tissues_cell_types	eqtl_catalogue_labels
QTS000005	BrainSeq	1	Brain (DLPFC)	brain
QTS000021	Nedelec_2016	3	Macrophage (3 stimulation conditions)	macrophage_naive, macrophage_Listeria, macrophage_Salmonella
QTS000023	PhLiPS	2	iPSCs, hepatocyte-like cells (HLC)	iPSC, HLC
QTS000024	Quach_2016	5	Monocyte (5 stimulation conditions)	monocyte_naive, monocyte_IAV, monocyte_LPS, monocyte_Pam3CSK4, monocyte_R848
QTS000026	Schmiedel_2018	15	15 immune cell types	B-cell_naive, CD4_T-cell_naive, CD4_T-cell_anti-CD3-CD28, CD8_T-cell_naive, CD8_T-cell_anti-CD3-CD28, NK-cell_naive, monocyte_naive, monocyte_CD16_naive, Treg_naive, Treg_memory, Tfh_memory, Th1_memory, Th2_memory, Th17_memory, Th1-17_memory
