## Supplementary_Table3_ancestry for "Beyond the Gene in Genetics: How Isoform-Resolved Analysis Empowers the Study of Both Common and Rare Genetic Variation"

### Sheet: MAF ancestry analysis
MAF-based ancestry analysis of eQTL datasets
parent_study	n_tissue_analyses	eqtl_cat_n_total	eqtl_cat_n_EUR	eqtl_cat_pct_EUR	paper_n_total	paper_pct_EUR	paper_reference	maf_EUR_r	maf_best_r	maf_best_pop	excluded	maf_pca_agreement	median_matched_rsids_EUR
BrainSeq	1	479	231	48.2	479	48.2	Kerimov 2021 / Collado-Torres 2019	0.796837	0.796837	EUR	TRUE	disagree	80241
Quach_2016	5	200	100	50	200	50	Kerimov 2021 / Quach 2016	0.737942	0.774186	AFR	TRUE	agree	81485
Schmiedel_2018	15	91	48	52.7	91	52.7	Kerimov 2021 / Schmiedel 2018	0.852427	0.859841	AMR	TRUE	agree	80930
PhLiPS	2	87	46	52.9	91	51.6	Zeng 2022	0.786941	0.786941	EUR	TRUE	disagree	80798.5
Nedelec_2016	3	168	96	57.1	168	57.1	Kerimov 2021 / Nedelec 2016	0.841138	0.841138	EUR	TRUE	disagree	81716
CAP	2	148	100	67.6	412	62.9	Simon 2019	0.876108	0.876108	EUR	FALSE	agree	78058
Peng_2018	1	149	115	77.2	150	77.3	Peng 2018	0.925053	0.925053	EUR	FALSE	agree	82103
GEUVADIS	1	445	358	80.4	445	80.4	Kerimov 2021 / Lappalainen 2013	0.927968	0.927968	EUR	FALSE	agree	82409
CommonMind	1	590	483	81.9	991	NA	Hoffman 2019 (ancestry not reported as numeric EUR% in paper)	0.939319	0.939319	EUR	FALSE	agree	81760
GTEx	49	838	705	84.1	838	84.1	Kerimov 2021 / GTEx Consortium 2020	0.970317	0.970317	EUR	FALSE	agree	74067
iPSCORE	1	107	95	88.8	222	66.2	DeBoever 2017	0.936073	0.936073	EUR	FALSE	agree	80673
Young_2019	1	104	96	92.3	141	66	Young 2019	0.941643	0.941643	EUR	FALSE	agree	81544
GENCORD	3	196	192	98	196	98	Kerimov 2021 / Dimas 2009	0.949526	0.949526	EUR	FALSE	agree	80985
Alasoo_2018	4	84	83	98.8	84	98.8	Kerimov 2021 / Alasoo 2018	0.931607	0.931607	EUR	FALSE	agree	79281.5
HipSci	1	322	318	98.8	322	98.8	Kerimov 2021 / Kilpinen 2017	0.952494	0.952494	EUR	FALSE	agree	79475
TwinsUK	4	433	432	99.8	433	99.8	Kerimov 2021 / Buil 2015	0.954663	0.954663	EUR	FALSE	agree	78735
BLUEPRINT_PE	1	197	197	100	197	100	Kerimov 2021 / Chen 2016	0.967771	0.967771	EUR	FALSE	agree	78574
BLUEPRINT_SE	2	197	197	100	197	100	Kerimov 2021 / Chen 2016	0.969988	0.969988	EUR	FALSE	agree	78325
Bossini-Castillo_2019	1	119	119	100	124	NA	Bossini-Castillo 2022; eQTL Catalogue lists 119 donors, publication reports 124 individuals; ancestry not numerically reported in publication	0.940172	0.940172	EUR	FALSE	agree	78568
Braineac2	2	110	110	100	31	100	Hardy 2021 (UK Brain bank)	0.929321	0.929321	EUR	FALSE	agree	81178.5
FUSION	2	297	297	100	297	100	Kerimov 2021 / Scott 2016	0.896652	0.896652	EUR	FALSE	agree	80865.5
Lepik_2017	1	471	471	100	471	100	Kerimov 2021 / Lepik 2017	0.950028	0.950028	EUR	FALSE	agree	70925
ROSMAP	1	569	569	100	569	100	Kerimov 2021 / De Jager 2014	0.959536	0.959536	EUR	FALSE	agree	78893
Schwartzentruber_2018	1	98	98	100	98	100	Kerimov 2021 / Schwartzentruber 2018	0.934998	0.934998	EUR	FALSE	agree	79534
Steinberg_2020	3	73	73	100	115	96.5	Steinberg 2020	0.924293	0.924293	EUR	FALSE	agree	79395
van_de_Bunt_2015	1	117	117	100	117	100	Kerimov 2021 / van de Bunt 2015	0.943111	0.943111	EUR	FALSE	agree	80700
column_name	description
parent_study	Name of the eQTL study/dataset.
n_tissue_analyses	Number of tissue-level or cell-type-level analyses represented by the parent study.
eqtl_cat_n_total	Total number of genotyped donors in the eQTL Catalogue PCA assignment table.
eqtl_cat_n_EUR	Number of donors assigned to the European (EUR) superpopulation by eQTL Catalogue genotype-based PCA.
eqtl_cat_pct_EUR	Percentage of donors assigned to EUR by eQTL Catalogue genotype-based PCA.
paper_n_total	Total sample size reported in the source publication or associated resource.
paper_pct_EUR	Approximate percentage of European-ancestry samples reported in the source publication/resource; NA if not numerically reported.
paper_reference	Citation/reference used for the paper_n_total and paper_pct_EUR fields.
maf_EUR_r	Pearson correlation between QTL MAF and 1000 Genomes EUR reference MAF, using pmin(AF, 1-AF) reference MAFs and unique rsIDs.
maf_best_r	Highest Pearson correlation across 1000 Genomes superpopulations using pmin(AF, 1-AF) reference MAFs and unique-rsID aggregation.
maf_best_pop	1000 Genomes superpopulation with the highest MAF correlation.
excluded	Whether the parent study was excluded from the main analysis based on donor-level PCA ancestry (<60% EUR).
maf_pca_agreement	Whether the MAF-based classification agrees with the donor-level PCA inclusion/exclusion decision (agree/disagree).
median_matched_rsids_EUR	Median number of unique rsIDs matched to the EUR reference across analyses in this parent study.
donor_summary_note	Donor totals reported in the manuscript count each parent donor cohort once. BLUEPRINT is shown as two MAF-analysis rows (BLUEPRINT_PE and BLUEPRINT_SE) because it contributes multiple QTL analysis groups, but its 197 donors are counted once in retained-donor summaries.

### Sheet: eQTL Catalogue PCA assignments
eQTL Catalogue PCA assignments (Kerimov 2021)
Study¹	Sample Size	EUR	AFR	SAS	EAS	Unassigned	Proportion		References	Note¹
Alasoo_2018	84	83	0	0	0	1	0.01		https://github.com/eQTL-Catalogue/eQTL-Catalogue-resources/blob/master/data_tables/population_assignments.tsv	Genotype-based PCA assignments, see reference.
BLUEPRINT	197	197	0	0	0	0	0.03		https://www.ebi.ac.uk/eqtl/Studies/
BrainSeq	479	231	195	1	0	52	0.06
CEDAR²	322	322	0	0	0	0	0.04			Note²
Fairfax_2014²	423	421	0	0	0	2	0.06			These microarray-based eQTL studies were not included in downstream analyses.
FUSION	297	297	0	0	0	0	0.04
GENCORD	196	192	0	0	0	4	0.03
GEUVADIS	445	358	87	0	0	0	0.06
GTEx	838	705	82	3	10	38	0.11
HipSci	322	318	0	1	0	3	0.04
Kasela_2017²	295	295	0	0	0	0	0.04
Lepik_2017	471	471	0	0	0	0	0.06
Nedelec_2016	168	96	52	0	0	20	0.02
Quach_2016	200	100	100	0	0	0	0.03
ROSMAP	569	569	0	0	0	0	0.08
Schmiedel_2018	91	48	3	3	20	17	0.01
Schwartzentruber_2018	98	98	0	0	0	0	0.01
TwinsUK	433	432	0	0	0	1	0.06
van_de_Bunt_2015	117	117	0	0	0	0	0.02
Braineac2	110	110	0	0	0	0	0.01
CAP	148	100	45	0	0	3	0.02
CommonMind	590	483	80	2	3	22	0.08
iPSCORE	107	95	0	5	1	6	0.01
Peng_2018	149	115	11	0	6	17	0.02
PhLiPS	87	46	38	2	0	1	0.01
Steinberg_2020	73	73	0	0	0	0	0.01
Young_2019	104	96	3	3	0	2	0.01
Missing Study³	Sample Size	EUR	AFR	SAS	EAS	Unassigned	Proportion		References	Note³
Bossini-Castillo_2019	119	119	0	0	0	0	0		https://www.ebi.ac.uk/eqtl/Studies/; https://www.sciencedirect.com/science/article/pii/S2666979X22000416	Bossini-Castillo_2019 is not in the eQTL Catalogue genotype-based population assignments file. The eQTL Catalogue study page lists 119 donors; the publication reports 124 individuals. EUR status was manually assigned for this table and is not a PCA-derived assignment.
column_name	description
Study	eQTL Catalogue study identifier
Sample Size	Total number of genotyped donors in the study
EUR	Number of donors assigned to the European (EUR) superpopulation
AFR	Number of donors assigned to the African (AFR) superpopulation
SAS	Number of donors assigned to the South Asian (SAS) superpopulation
EAS	Number of donors assigned to the East Asian (EAS) superpopulation
Unassigned	Donors not confidently assigned to any superpopulation (Euclidean distance ratio < 1.7)
Proportion	Study's share of the total donor pool across all studies in the table (Sample Size / sum of all Sample Sizes, rounded to 2 d.p.)
