## Supplementary_Table5_proteomics for "Beyond the Gene in Genetics: How Isoform-Resolved Analysis Empowers the Study of Both Common and Rare Genetic Variation"

### Sheet: Proteomics
PRIDE_id	used_for_FDR_noise_analysis
PXD004273	FALSE
PXD004529	FALSE
PXD010098	FALSE
PXD010133	FALSE
PXD011630	TRUE
PXD011962	TRUE
PXD012650	FALSE
PXD013142	FALSE
PXD013737	TRUE
PXD014247	TRUE
PXD014370	FALSE
PXD014445	FALSE
PXD016875	TRUE
PXD017285	FALSE
PXD017611	TRUE
PXD017821	FALSE
PXD017976	TRUE
PXD018584	FALSE
PXD018855	FALSE
PXD019252	FALSE
PXD019254	FALSE
PXD019267	TRUE
PXD019483	FALSE
PXD020019	TRUE
PXD020222	FALSE
PXD020303	FALSE
PXD020686	FALSE
PXD021507	FALSE
PXD021630	TRUE
PXD021742	TRUE
PXD021882	FALSE
PXD021915	TRUE
PXD022492	FALSE
PXD022721	FALSE
PXD022752	TRUE
PXD023559	TRUE
PXD024296	FALSE
PXD024632	FALSE
PXD025184	TRUE
PXD025258	FALSE
PXD025626	TRUE
PXD025933	TRUE
PXD026072	FALSE
PXD026805	FALSE
PXD026842	FALSE
PXD026894	FALSE
PXD028034	TRUE
PXD028797	TRUE
PXD028992	TRUE
PXD029290	FALSE
PXD029776	FALSE
PXD030406	FALSE
PXD031455	TRUE
PXD031520	FALSE
PXD032041	FALSE
PXD032958	TRUE
