## Supplementary_Table7_gene_overlap for "Beyond the Gene in Genetics: How Isoform-Resolved Analysis Empowers the Study of Both Common and Rare Genetic Variation"

### Sheet: Gene Overlap
Study	Condition	eGenes	iuGenes	eGenes & iuGenes	% of union	% eGenes that are iuGenes	% iuGenes that are eGenes
Alasoo_2018	macrophage_IFNg	566	544	92	9	16.3	16.9
Alasoo_2018	macrophage_IFNg+Salmonella	367	357	39	5.7	10.6	10.9
Alasoo_2018	macrophage_Salmonella	374	428	54	7.2	14.4	12.6
Alasoo_2018	macrophage_naive	556	604	82	7.6	14.7	13.6
BLUEPRINT	PE_T-cell	3345	1578	777	18.7	23.2	49.2
BLUEPRINT	SE_monocyte	3921	1555	853	18.5	21.8	54.9
BLUEPRINT	SE_neutrophil	3230	1132	659	17.8	20.4	58.2
Bossini-Castillo_2019	Treg_naive	1516	854	252	11.9	16.6	29.5
Braineac2	putamen	190	110	21	7.5	11.1	19.1
Braineac2	substantia_nigra	44	21	2	3.2	4.5	9.5
CAP	LCL_naive	713	919	141	9.5	19.8	15.3
CAP	LCL_statin	704	922	149	10.1	21.2	16.2
CommonMind	DLPFC_naive	2927	1583	615	15.8	21	38.9
FUSION	adipose_naive	3649	3421	1142	19.3	31.3	33.4
FUSION	muscle_naive	3690	2851	1189	22.2	32.2	41.7
GENCORD	LCL	1340	817	231	12	17.2	28.3
GENCORD	T-cell	1184	714	182	10.6	15.4	25.5
GENCORD	fibroblast	1011	577	141	9.7	13.9	24.4
GEUVADIS	LCL	2929	2550	893	19.5	30.5	35
GTEx	LCL	882	1296	214	10.9	24.3	16.5
GTEx	adipose_subcutaneous	3725	3867	1252	19.7	33.6	32.4
GTEx	adipose_visceral	2509	2950	760	16.2	30.3	25.8
GTEx	adrenal_gland	1619	1654	383	13.3	23.7	23.2
GTEx	artery_aorta	2685	2662	804	17.7	29.9	30.2
GTEx	artery_coronary	1080	1377	268	12.2	24.8	19.5
GTEx	artery_tibial	3635	3514	1175	19.7	32.3	33.4
GTEx	blood	3077	2051	801	18.5	26	39.1
GTEx	brain_amygdala	650	599	111	9.8	17.1	18.5
GTEx	brain_anterior_cingulate_cortex	938	870	176	10.8	18.8	20.2
GTEx	brain_caudate	1405	1191	305	13.3	21.7	25.6
GTEx	brain_cerebellar_hemisphere	2124	1448	467	15	22	32.3
GTEx	brain_cerebellum	2820	1973	742	18.3	26.3	37.6
GTEx	brain_cortex	1753	1561	418	14.4	23.8	26.8
GTEx	brain_frontal_cortex	1231	1123	268	12.8	21.8	23.9
GTEx	brain_hippocampus	797	850	169	11.4	21.2	19.9
GTEx	brain_hypothalamus	891	1015	198	11.6	22.2	19.5
GTEx	brain_nucleus_accumbens	1353	1203	276	12.1	20.4	22.9
GTEx	brain_putamen	1235	958	233	11.9	18.9	24.3
GTEx	brain_spinal_cord	804	725	145	10.5	18	20
GTEx	brain_substantia_nigra	525	531	85	8.8	16.2	16
GTEx	breast	2093	2799	638	15	30.5	22.8
GTEx	colon_sigmoid	2051	2284	610	16.4	29.7	26.7
GTEx	colon_transverse	2162	2555	636	15.6	29.4	24.9
GTEx	esophagus_gej	2163	2395	640	16.3	29.6	26.7
GTEx	esophagus_mucosa	3171	3013	975	18.7	30.7	32.4
GTEx	esophagus_muscularis	3292	3172	1043	19.2	31.7	32.9
GTEx	fibroblast	3535	3483	1200	20.6	33.9	34.5
GTEx	heart_atrial_appendage	2292	2135	620	16.3	27.1	29
GTEx	heart_left_ventricle	2097	1646	499	15.4	23.8	30.3
GTEx	kidney_cortex	206	262	34	7.8	16.5	13
GTEx	liver	1120	1063	239	12.3	21.3	22.5
GTEx	lung	2871	3233	865	16.5	30.1	26.8
GTEx	minor_salivary_gland	795	1035	192	11.7	24.2	18.6
GTEx	muscle	3139	3020	985	19	31.4	32.6
GTEx	nerve_tibial	4701	4034	1527	21.2	32.5	37.9
GTEx	ovary	978	1160	235	12.3	24	20.3
GTEx	pancreas	2279	1820	618	17.8	27.1	34
GTEx	pituitary	1890	2129	524	15	27.7	24.6
GTEx	prostate	1309	1685	350	13.2	26.7	20.8
GTEx	skin_not_sun_exposed	3184	3306	988	18	31	29.9
GTEx	skin_sun_exposed	3855	3763	1224	19.1	31.8	32.5
GTEx	small_intestine	1032	1251	241	11.8	23.4	19.3
GTEx	spleen	2134	2040	567	15.7	26.6	27.8
GTEx	stomach	1666	1928	478	15.3	28.7	24.8
GTEx	testis	4527	4173	1432	19.7	31.6	34.3
GTEx	thyroid	4740	4216	1631	22.3	34.4	38.7
GTEx	uterus	642	844	155	11.6	24.1	18.4
GTEx	vagina	564	903	138	10.4	24.5	15.3
HipSci	iPSC	2402	2645	723	16.7	30.1	27.3
Lepik_2017	blood	4996	2328	1244	20.5	24.9	53.4
Peng_2018	placenta_naive	793	110	44	5.1	5.5	40
ROSMAP	brain_naive	4719	3378	1438	21.6	30.5	42.6
Schwartzentruber_2018	sensory_neuron	224	512	41	5.9	18.3	8
Steinberg_2020	high_grade_cartilage_naive	154	173	12	3.8	7.8	6.9
Steinberg_2020	low_grade_cartilage_naive	128	128	14	5.8	10.9	10.9
Steinberg_2020	synovium_naive	142	245	17	4.6	12	6.9
TwinsUK	LCL	3984	2013	948	18.8	23.8	47.1
TwinsUK	blood	1715	647	275	13.2	16	42.5
TwinsUK	fat	3547	1702	791	17.7	22.3	46.5
TwinsUK	skin	2647	1480	555	15.5	21	37.5
Young_2019	microglia_naive	96	99	10	5.4	10.4	10.1
iPSCORE	iPSC	681	548	83	7.2	12.2	15.1
van_de_Bunt_2015	pancreatic_islet	210	297	31	6.5	14.8	10.4
