## Supplementary_Table8_variant_overlap for "Beyond the Gene in Genetics: How Isoform-Resolved Analysis Empowers the Study of Both Common and Rare Genetic Variation"

### Sheet: Variant Overlap
Study	Condition	Co-occurring gene-condition pairs	Co-regulated (shared variant)	Independent (no shared variant)	% Co-regulated
Alasoo_2018	macrophage_IFNg	92	74	18	80.4
Alasoo_2018	macrophage_IFNg+Salmonella	39	29	10	74.4
Alasoo_2018	macrophage_Salmonella	54	43	11	79.6
Alasoo_2018	macrophage_naive	81	65	16	80.2
BLUEPRINT	PE_T-cell	774	623	151	80.5
BLUEPRINT	SE_monocyte	847	672	175	79.3
BLUEPRINT	SE_neutrophil	657	534	123	81.3
Bossini-Castillo_2019	Treg_naive	252	210	42	83.3
Braineac2	putamen	20	18	2	90
Braineac2	substantia_nigra	2	1	1	50
CAP	LCL_naive	139	111	28	79.9
CAP	LCL_statin	148	119	29	80.4
CommonMind	DLPFC_naive	613	491	122	80.1
FUSION	adipose_naive	1132	832	300	73.5
FUSION	muscle_naive	1182	875	307	74
GENCORD	LCL	228	176	52	77.2
GENCORD	T-cell	182	147	35	80.8
GENCORD	fibroblast	140	111	29	79.3
GEUVADIS	LCL	886	624	262	70.4
GTEx	LCL	214	180	34	84.1
GTEx	adipose_subcutaneous	1243	987	256	79.4
GTEx	adipose_visceral	756	620	136	82
GTEx	adrenal_gland	380	317	63	83.4
GTEx	artery_aorta	797	634	163	79.5
GTEx	artery_coronary	267	224	43	83.9
GTEx	artery_tibial	1168	908	260	77.7
GTEx	blood	799	600	199	75.1
GTEx	brain_amygdala	109	101	8	92.7
GTEx	brain_anterior_cingulate_cortex	175	154	21	88
GTEx	brain_caudate	303	255	48	84.2
GTEx	brain_cerebellar_hemisphere	463	385	78	83.2
GTEx	brain_cerebellum	737	615	122	83.4
GTEx	brain_cortex	417	344	73	82.5
GTEx	brain_frontal_cortex	268	229	39	85.4
GTEx	brain_hippocampus	169	142	27	84
GTEx	brain_hypothalamus	198	171	27	86.4
GTEx	brain_nucleus_accumbens	275	240	35	87.3
GTEx	brain_putamen	233	184	49	79
GTEx	brain_spinal_cord	145	120	25	82.8
GTEx	brain_substantia_nigra	85	75	10	88.2
GTEx	breast	633	523	110	82.6
GTEx	colon_sigmoid	604	507	97	83.9
GTEx	colon_transverse	634	533	101	84.1
GTEx	esophagus_gej	635	542	93	85.4
GTEx	esophagus_mucosa	973	760	213	78.1
GTEx	esophagus_muscularis	1038	836	202	80.5
GTEx	fibroblast	1196	918	278	76.8
GTEx	heart_atrial_appendage	618	507	111	82
GTEx	heart_left_ventricle	498	395	103	79.3
GTEx	kidney_cortex	34	33	1	97.1
GTEx	liver	238	203	35	85.3
GTEx	lung	856	703	153	82.1
GTEx	minor_salivary_gland	191	169	22	88.5
GTEx	muscle	979	758	221	77.4
GTEx	nerve_tibial	1516	1229	287	81.1
GTEx	ovary	235	198	37	84.3
GTEx	pancreas	614	488	126	79.5
GTEx	pituitary	524	453	71	86.5
GTEx	prostate	350	300	50	85.7
GTEx	skin_not_sun_exposed	980	787	193	80.3
GTEx	skin_sun_exposed	1216	962	254	79.1
GTEx	small_intestine	240	208	32	86.7
GTEx	spleen	566	461	105	81.4
GTEx	stomach	473	396	77	83.7
GTEx	testis	1424	1214	210	85.3
GTEx	thyroid	1622	1319	303	81.3
GTEx	uterus	154	131	23	85.1
GTEx	vagina	138	116	22	84.1
HipSci	iPSC	717	557	160	77.7
Lepik_2017	blood	1235	833	402	67.4
Peng_2018	placenta_naive	44	34	10	77.3
ROSMAP	brain_naive	1425	1099	326	77.1
Schwartzentruber_2018	sensory_neuron	41	36	5	87.8
Steinberg_2020	high_grade_cartilage_naive	12	11	1	91.7
Steinberg_2020	low_grade_cartilage_naive	14	10	4	71.4
Steinberg_2020	synovium_naive	17	15	2	88.2
TwinsUK	LCL	943	709	234	75.2
TwinsUK	blood	274	215	59	78.5
TwinsUK	fat	782	596	186	76.2
TwinsUK	skin	549	445	104	81.1
Young_2019	microglia_naive	10	9	1	90
iPSCORE	iPSC	83	65	18	78.3
van_de_Bunt_2015	pancreatic_islet	31	29	2	93.5
